# Correcting for volunteer bias in GWAS uncovers novel genetic variants and increases heritability estimates

**DOI:** 10.1101/2022.11.10.22282137

**Authors:** Sjoerd van Alten, Benjamin W. Domingue, Jessica Faul, Titus Galama, Andries T. Marees

**Affiliations:** Vrije Universiteit Amsterdam; Tinbergen Institute; Stanford University; University of Michigan; University of Southern California, Dornsife Center for Economic and Social Research and Department of Economics; Erasmus University Rotterdam, Erasmus School of Economics

**Keywords:** Genome wide association studies, selection bias, volunteer bias, participation bias, ascertainment bias, collider bias, polygenic scores, SNP-based heritability, gene-set analysis, tissue expression, MAGMA, LD-score regression, UK Biobank, inverse probability weights, genetic correlations

## Abstract

The implications of selection bias due to volunteering (volunteer bias) for genetic association studies are poorly understood. Because of its large sample size and extensive phenotyping, the UK Biobank (UKB) is included in almost all large genomewide association studies (GWAS) to date, as it is one of the largest cohorts. Yet, it is known to be highly selected. We develop inverse probability weighted GWAS (WGWAS) to estimate GWAS summary statistics in the UKB that are corrected for volunteer bias. WGWAS decreases the effective sample size substantially compared to GWAS by an average of 61% (from 337,543 to 130,684) depending on the phenotype. The extent to which volunteer bias affects GWAS associations and downstream results is phenotype-specific. Through WGWAS we find 11 novel genomewide significant loci for type 1 diabetes and 3 for breast cancer. These loci were not identified previously in any prior GWAS. Further, genetic variant’s effect sizes and heritability estimates become more predictive in WGWAS for certain phenotypes (e.g., educational attainment, drinks per week, breast cancer and type 1 diabetes). WGWAS also alters biological annotation relations in gene-set analyses. This suggests that not accounting for volunteer-based selection can result in GWASs that suffer from bias, which in turn may drive spurious associations. GWAS consortia may therefore wish to provide population weights for their data sets or rely more on population-representative samples.
