## Supplementary Tables for "Correcting for volunteer bias in GWAS uncovers novel genetic variants and increases heritability estimates"

### Sheet: supplementary table 1
Stab 1: Summary statistics for various phenotypes, unweighted (columns B an C) and weighted (columns D and E), with the relative change in the mean due to weighting expressed in column G)
Varlabels	Mean	SD	WeightedMean	WSD	N	Change
BMI	27.418 [27.403;27.433]	4.751	27.676 [27.66; 27.692]	5.05	375783	0.009
Height	168.764 [168.734;168.793]	9.249	169.175 [169.145; 169.205]	9.462	376154	0.002
Severe obesity	0.065 [0.064;0.066]	0.247	0.074 [0.073; 0.075]	0.261	376900	0.13
Diabetes - Type 1	0.009 [0.009;0.009]	0.094	0.011 [0.011; 0.011]	0.104	376900	0.234
Breast cancer	0.029 [0.028;0.029]	0.167	0.024 [0.024; 0.025]	0.153	376900	0.162
Health rating	2.874 [2.872;2.877]	0.713	2.794 [2.792; 2.797]	0.786	375691	0.028
Physical activity	3059.252 [3046.734;3071.77]	3701.95	3067.461 [3054.154; 3080.767]	3934.98	335962	0.003
Age at first birth (female)	25.291 [25.267;25.315]	4.541	24.704 [24.679; 24.728]	4.746	140081	0.023
Drinks per week	11.635 [11.597;11.673]	10.087	12.013 [11.971; 12.054]	10.968	268242	0.033
Years of education	13.787 [13.771;13.803]	4.908	13.026 [13.01; 13.042]	5.003	373003	0.055

### Sheet: supplementary table 2 
GWASs used to select top hits identified by studies that did not include the UKB
	Phenotype	Code	Study	N	Download link
	BMI	BMI_Locke	Locke et al.1	322154	https://portals.broadinstitute.org/collaboration/giant/index.php/GIANT_consortium_data_files#GWAS_Age-.2FSex-Stratified_2015_BMI_and_WHR_Summary_Statistics
	Severe obesity	BMI_Locke	Locke et al.1	322154	https://portals.broadinstitute.org/collaboration/giant/index.php/GIANT_consortium_data_files#GWAS_Age-.2FSex-Stratified_2015_BMI_and_WHR_Summary_Statistics
	Height	HEIGHT_Wood	Wood et al.2	253280	https://portals.broadinstitute.org/collaboration/giant/index.php/GIANT_consortium_data_files#GWAS_Age-.2FSex-Stratified_2015_BMI_and_WHR_Summary_Statistics
	Educational Attainment	EA_Okbay	Okbay et al.3	328917	https://thessgac.com/
	Drinks per week	DPW_Liu	Liu et al. 4	639356	https://conservancy.umn.edu/handle/11299/201564
	Breast Cancer	BCAC_Michailidou	Michailidou et al. 5	228951	https://bcac.ccge.medschl.cam.ac.uk/bcacdata/oncoarray/oncoarray-and-combined-summary-result/gwas-summary-results-breast-cancer-risk-2017
1. Locke, A. E. A. et al. Genetic studies of body mass index yield new insights for obesity biology. Nature 518, 197–206 (2015).
2. Wood, A. R. et al. Defining the role of common variation in the genomic and biological architecture of adult human height. Nat. Genet. 46, 1173–1186 (2014).
3. Okbay, A. et al. Genome-wide association study identifies 74 loci associated with educational attainment. Nature 533, 539–542 (2016).
4. Liu, M. et al. Association studies of up to 1.2 million individuals yield new insights into the genetic etiology of tobacco and alcohol use. Nature Genetics 51, 237–244 (2019).
5. Michailidou, K., Lindström, S., Dennis, J., Beesley, J., Hui, S., Kar, S., ... & Ishiguro, J. (2017). Association analysis identifies 65 new breast cancer risk loci. Nature, 551(7678), 92-94.

### Sheet: supplementary table 3
GWASs used to estimate genetic correlations with IPWs
Phenotype		Code	Study	N	Download link	Includes UKB?	File Name	Note
	Body mass index	BMI_Yengo	Yengo et al.1	795640	https://portals.broadinstitute.org/collaboration/giant/index.php/GIANT_consortium_data_files#GWAS_Age-.2FSex-Stratified_2015_BMI_and_WHR_Summary_Statistics	Yes	Meta-analysis_Locke_et_al+UKBiobank_2018_UPDATED.txt
	Hip circumference	HIP_Shungin	Shungin et al.13	232101	http://portals.broadinstitute.org/collaboration/giant/index.php/GIANT_consortium_data_files#GWAS_Anthropometric_2015_Waist_Summary_Statistics	No	GIANT_2015_HIP_COMBINED_EUR.txt
	Waist circumference	WHR_Shungin	Shungin et al.13	212248	http://portals.broadinstitute.org/collaboration/giant/index.php/GIANT_consortium_data_files#GWAS_Anthropometric_2015_Waist_Summary_Statistics	No	GIANT_2015_WHR_COMBINED_EUR.txt
	Waist-to-hip ratio	WC_Shungin	Shungin et al.13	213038	http://portals.broadinstitute.org/collaboration/giant/index.php/GIANT_consortium_data_files#GWAS_Anthropometric_2015_Waist_Summary_Statistics	No	GIANT_2015_WC_COMBINED_EUR.txt
	Height	HEIGHT_Yengo	Yengo et al.1	709706	https://portals.broadinstitute.org/collaboration/giant/index.php/GIANT_consortium_data_files#GWAS_Age-.2FSex-Stratified_2015_BMI_and_WHR_Summary_Statistics	Yes	Meta-analysis_Wood_et_al+UKBiobank_2018.txt
	Educational Attainment	EA_Lee	Lee et al.4	766345	https://thessgac.com/	Yes	GWAS_EA_excl23andMe.txt
	Depressive Symptoms	DEP_Howard	Howard et al.6	500199	https://datashare.ed.ac.uk/handle/10283/3203	Yes	PGC_UKB_depression_genome-wide	LogOR
	Diastollic blood pressure	DBP_Surendran	Surendran et al.8	1320000	https://app.box.com/s/1ev9iakptips70k8t4cm8j347if0ef2u	yes	BP-ICE_EUR_DBP_transformed_15-04-2020.txt
	Systollic blood pressure	SBP_Surendran	Surendran et al.8	1320000	https://app.box.com/s/1ev9iakptips70k8t4cm8j347if0ef2u	yes	BP-ICE_EUR_SBP_transformed_15-04-2020.txt
	hypertension	HTN_Surendran	Surendran et al.8	1320000	https://app.box.com/s/1ev9iakptips70k8t4cm8j347if0ef2u	yes	BP-ICE_EUR_HTN_15-04-2020.txt	No betas and SEs, only Z-score. So not possible to create a PGS from the sumstats.
	Schizophrenia	SCZ_Daner	Daner et al.10	150000	https://www.med.unc.edu/pgc/download-results/	no	daner_PGC_SCZ52_0513a.hq2	odds ratio
	Ever smoked	EVERSMOKE_LIU	Liu et al. 11	1200000	https://conservancy.umn.edu/handle/11299/201564	yes	SmokingInitiation.txt
	Cigarettes per day	CPD_Liu	Liu et al. 11	?	https://conservancy.umn.edu/handle/11299/201564	yes	CigarettesPerDay.txt
	Drinks per week	DPW_Liu	Liu et al. 11	?	https://conservancy.umn.edu/handle/11299/201564		DrinksPerWeek.txt
	Alllergies (Asthma/Eczema/Rhinitis)	ASTECZRHI_Ferreira	Ferreire et al. 12	242569	https://genepi.qimr.edu.au/staff/manuelf/gwas_results/main.html	yes	SHARE-without23andMe.LDSCORE-GC.SE-META.v0
	Type 1 Diabetes	DIA_Chiou	Chiou et al. 18	520580	http://ftp.ebi.ac.uk/pub/databases/gwas/summary_statistics/GCST90014001-GCST90015000/GCST90014023/	yes	GCST90014023_buildGRCh38.tsv
	Subjective well-being	SWB_Okbay	Okbay et al. 12	298420	https://thessgac.com/papers/9	yes	SWB_Full.txt.gz
	Age at First Birth	AFB_Mills	Mills. 20	418758	http://ftp.ebi.ac.uk/pub/databases/gwas/summary_statistics/GCST90000001-GCST90001000/GCST90000048/	yes	GCST90000048_buildGRCh37.tsv.gz
	Participation: Percentage of invited food questionnaires completed	Part1_Tyrell	Tyrell. 21	300639	ebi.ac.uk/gwas/efotraits/EFO_0010130	yes	GCST90012790_buildGRCh38.tsv
	Participation: Acceptance of an invitation to wear a physical activity monitor	Part2_Tyrell	Tyrell. 21	215127	ebi.ac.uk/gwas/efotraits/EFO_0010130	yes	GCST90012791_buildGRCh38.tsv
	Participation: Acceptance of an invitation to participate in a mental health questionnaire	Part3_Tyrell	Tyrell. 21	294787	ebi.ac.uk/gwas/efotraits/EFO_0010130	yes	GCST90012792_buildGRCh38.tsv
	Breast Cancer	BCAC_Michailidou	Michailidou et al. 5	228951	https://bcac.ccge.medschl.cam.ac.uk/bcacdata/oncoarray/oncoarray-and-combined-summary-result/gwas-summary-results-breast-cancer-risk-2017
1. Yengo, L. et al. Meta-analysis of genome-wide association studies for height and body mass index in ∼700000 individuals of European ancestry. Hum. Mol. Genet. 27, 3641–3649 (2018).
2. Locke, A. E. A. et al. Genetic studies of body mass index yield new insights for obesity biology. Nature 518, 197–206 (2015).
3. Wood, A. R. et al. Defining the role of common variation in the genomic and biological architecture of adult human height. Nat. Genet. 46, 1173–1186 (2014).
4. Lee, J. J. et al. Gene discovery and polygenic prediction from a genome-wide association study of educational attainment in 1.1 million individuals. Nat. Genet. 50, 1112–1121 (2018).
5. Okbay, A. et al. Genome-wide association study identifies 74 loci associated with educational attainment. Nature 533, 539–542 (2016).
6. Howard, D. M. et al. Genome-wide meta-analysis of depression identifies 102 independent variants and highlights the importance of the prefrontal brain regions. Nat. Neurosci. 22, 343–352 (2019).
7. Wray, N. R. et al. Genome-wide association analyses identify 44 risk variants and refine the genetic architecture of major depression. Nat. Genet. 50, 668–681 (2018).
8. SURENDRAN, Praveen, et al. Discovery of rare variants associated with blood pressure regulation through meta-analysis of 1.3 million individuals. Nature genetics, 2020, 52.12: 1314-1332.
9. WAIN, Louise V., et al. Novel blood pressure locus and gene discovery using genome-wide association study and expression data sets from blood and the kidney. Hypertension, 2017, 70.3: e4-e19.
10. RIPKE, Stephan, et al. Biological insights from 108 schizophrenia-associated genetic loci. Nature, 2014, 511.7510: 421.
11. Liu, M. et al. Association studies of up to 1.2 million individuals yield new insights into the genetic etiology of tobacco and alcohol use. Nature Genetics 51, 237–244 (2019).
12. Okbay et al. (2016), Genetic variants associated with subjective well-being, depressive symptoms, and neuroticism identified through genome-wide analyses. Nature Genetics, 48(6), 624-633. doi: 10.1038/ng.3552.
16. Michailidou, K., Lindström, S., Dennis, J., Beesley, J., Hui, S., Kar, S., ... & Ishiguro, J. (2017). Association analysis identifies 65 new breast cancer risk loci. Nature, 551(7678), 92-94.
17. Kilpeläinen, T. O., Bentley, A. R., Noordam, R., Sung, Y. J., Schwander, K., Winkler, T. W., ... & Sternfeld, B. (2019). Multi-ancestry study of blood lipid levels identifies four loci interacting with physical activity. Nature communications, 10(1), 1-11.
18. Chiou, J., Geusz, R. J., Okino, M. L., Han, J. Y., Miller, M., Melton, R., ... & Gaulton, K. J. (2021). Interpreting type 1 diabetes risk with genetics and single-cell epigenomics. Nature, 594(7863), 398-402.
19. Zhang, H., Ahearn, T. U., Lecarpentier, J., Barnes, D., Beesley, J., Qi, G., ... & Mannermaa, A. (2020). Genome-wide association study identifies 32 novel breast cancer susceptibility loci from overall and subtype-specific analyses. Nature genetics, 52(6), 572-581.
6. PIRASTU, Nicola, et al. Genetic analyses identify widespread sex-differential participation bias. Nature Genetics, 2021, 53.5: 663-671.

### Sheet: supplementary table 4
Suggestive hits for the GWAS on the IPWs. These SNPs tag approximately independent loci. Only SNPs that associate with P < 5*10^-5 are included.
SNP	CHR	BP	A1	A2	TEST	NMISS	BETA	STAT	P	BPRange	A1A2
rs10779772	1	12763781	G	T	ADD	376900	-0.01057	-4.093	4.25e-05	01:12263781-13263781	G/T
rs10911061	1	182312600	G	A	ADD	370694	0.01482	4.661	3.147e-06	01:181812600-182812600	G/A
rs10915478	1	4276903	T	C	ADD	376900	-0.03038	-4.15	3.321e-05	01:3776903-4776903	T/C
rs11162405	1	78469660	G	A	ADD	374252	-0.01318	-5.312	1.082e-07	01:77969660-78969660	G/A
rs11208265	1	64125234	T	G	ADD	373035	0.01215	4.165	3.119e-05	01:63625234-64625234	T/G
rs11210357	1	74333708	T	C	ADD	371042	-0.01799	-4.322	1.546e-05	01:73833708-74833708	T/C
rs11247696	1	28187716	G	A	ADD	376900	0.02835	4.389	1.139e-05	01:27687716-28687716	G/A
rs11264477	1	156321154	T	C	ADD	376900	0.01113	4.068	4.75e-05	01:155821154-156821154	T/C
rs11580716	1	44513506	T	C	ADD	376857	-0.02564	-5.024	5.075e-07	01:44013506-45013506	T/C
rs12026068	1	243440352	G	A	ADD	376138	-0.01569	-4.167	3.09e-05	01:242940352-243940352	G/A
rs12029680	1	47080741	T	C	ADD	376900	0.01296	4.581	4.623e-06	01:46580741-47580741	T/C
rs1338625	1	164514265	C	A	ADD	375268	0.01216	4.369	1.246e-05	01:164014265-165014265	C/A
rs159533	1	26239278	T	C	ADD	372001	-0.01069	-4.292	1.774e-05	01:25739278-26739278	T/C
rs16864515	1	171435542	A	C	ADD	375303	0.02148	5.185	2.164e-07	01:170935542-171935542	A/C
rs17278379	1	172381284	C	T	ADD	371711	0.01598	4.285	1.83e-05	01:171881284-172881284	C/T
rs17381664	1	78048331	C	T	ADD	373028	0.01088	4.395	1.106e-05	01:77548331-78548331	C/T
rs17391694	1	78623626	T	C	ADD	376900	0.01473	4.221	2.428e-05	01:78123626-79123626	T/C
rs288937	1	69838821	T	C	ADD	376558	-0.01216	-4.808	1.525e-06	01:69338821-70338821	T/C
rs3001723	1	44037685	A	G	ADD	376900	0.01275	4.815	1.471e-06	01:43537685-44537685	A/G
rs3765813	1	241772881	T	C	ADD	376900	0.01201	4.403	1.066e-05	01:241272881-242272881	T/C
rs3768048	1	43831545	T	C	ADD	373976	-0.01812	-4.152	3.29e-05	01:43331545-44331545	T/C
rs4233458	1	26615616	T	C	ADD	376435	-0.01227	-4.833	1.342e-06	01:26115616-27115616	T/C
rs4399146	1	156713558	A	G	ADD	376900	-0.01484	-5.781	7.443e-09	01:156213558-157213558	A/G
rs4660484	1	41369334	A	G	ADD	375772	-0.01818	-5.363	8.192e-08	01:40869334-41869334	A/G
rs481940	1	71442457	T	C	ADD	373971	-0.01334	-4.83	1.366e-06	01:70942457-71942457	T/C
rs486650	1	234819885	T	C	ADD	375324	0.01024	4.193	2.749e-05	01:234319885-235319885	T/C
rs6673859	1	240077669	G	A	ADD	376417	-0.0116	-4.056	4.994e-05	01:239577669-240577669	G/A
rs6675585	1	165331856	A	G	ADD	372339	0.01042	4.187	2.824e-05	01:164831856-165831856	A/G
rs6690069	1	20914451	A	G	ADD	375691	0.0168	4.424	9.707e-06	01:20414451-21414451	A/G
rs7536586	1	219350856	G	A	ADD	375426	-0.01181	-4.424	9.704e-06	01:218850856-219850856	G/A
rs7546764	1	178248645	T	G	ADD	376900	0.01924	4.316	1.592e-05	01:177748645-178748645	T/G
rs1002414	2	201616442	T	G	ADD	361884	0.01213	4.31	1.633e-05	02:201116442-202116442	T/G
rs10498175	2	225801101	A	G	ADD	367528	-0.02001	-4.135	3.544e-05	02:225301101-226301101	A/G
rs10933175	2	228133512	G	A	ADD	365176	-0.01243	-4.269	1.967e-05	02:227633512-228633512	G/A
rs11692963	2	189106576	C	A	ADD	365691	-0.01009	-4.066	4.787e-05	02:188606576-189606576	C/A
rs11885104	2	139624610	T	C	ADD	365112	0.01664	5.847	5.001e-09	02:139124610-140124610	T/C
rs12052449	2	53228506	C	A	ADD	364391	0.01147	4.182	2.884e-05	02:52728506-53728506	C/A
rs12053559	2	138416391	G	T	ADD	361215	0.011	4.424	9.713e-06	02:137916391-138916391	G/T
rs12151552	2	213766025	C	T	ADD	367760	0.01132	4.292	1.772e-05	02:213266025-214266025	C/T
rs12624301	2	114493260	G	A	ADD	367139	0.01298	4.327	1.513e-05	02:113993260-114993260	G/A
rs12692596	2	161265910	T	C	ADD	364545	0.01059	4.144	3.407e-05	02:160765910-161765910	T/C
rs13007983	2	5725248	T	G	ADD	363951	-0.01179	-4.137	3.52e-05	02:5225248-6225248	T/G
rs13016120	2	142481583	C	T	ADD	363591	0.0135	4.433	9.28e-06	02:141981583-142981583	C/T
rs13407949	2	134181178	C	T	ADD	360762	0.01483	4.516	6.307e-06	02:133681178-134681178	C/T
rs13413874	2	137917103	A	G	ADD	366182	-0.01055	-4.265	1.997e-05	02:137417103-138417103	A/G
rs1346650	2	185858846	A	G	ADD	366906	0.01365	4.556	5.228e-06	02:185358846-186358846	A/G
rs1358283	2	123234831	G	A	ADD	365239	-0.01467	-4.299	1.718e-05	02:122734831-123734831	G/A
rs1429148	2	216923679	T	C	ADD	367760	0.02396	4.705	2.539e-06	02:216423679-217423679	T/C
rs1446585	2	136407479	G	A	ADD	367760	-0.01226	-4.176	2.97e-05	02:135907479-136907479	G/A
rs1483245	2	186047066	A	G	ADD	361569	0.01502	6.015	1.802e-09	02:185547066-186547066	A/G
rs1500604	2	196330222	G	A	ADD	367441	0.02049	4.134	3.566e-05	02:195830222-196830222	G/A
rs1553933	2	60509080	C	T	ADD	367760	-0.01165	-4.659	3.177e-06	02:60009080-61009080	C/T
rs17029538	2	65096800	C	A	ADD	366888	0.03735	4.365	1.271e-05	02:64596800-65596800	C/A
rs17229285	2	199523122	C	T	ADD	364191	0.01098	4.43	9.407e-06	02:199023122-200023122	C/T
rs17504614	2	51080481	C	T	ADD	364938	0.01403	4.422	9.785e-06	02:50580481-51580481	C/T
rs1869500	2	125437070	C	A	ADD	366921	-0.01062	-4.239	2.25e-05	02:124937070-125937070	C/A
rs2037461	2	203021030	C	T	ADD	360511	-0.01083	-4.077	4.564e-05	02:202521030-203521030	C/T
rs2077724	2	144682018	A	C	ADD	366526	-0.01228	-4.472	7.736e-06	02:144182018-145182018	A/C
rs2362790	2	209012367	A	G	ADD	361284	-0.01057	-4.198	2.692e-05	02:208512367-209512367	A/G
rs295129	2	201229473	G	A	ADD	364777	0.01045	4.199	2.676e-05	02:200729473-201729473	G/A
rs354710	2	143887084	C	T	ADD	366688	0.01073	4.271	1.95e-05	02:143387084-144387084	C/T
rs359899	2	185448231	C	A	ADD	367760	0.01511	4.196	2.712e-05	02:184948231-185948231	C/A
rs3769184	2	174019920	A	G	ADD	366774	0.01257	4.913	8.988e-07	02:173519920-174519920	A/G
rs3792252	2	27995931	G	A	ADD	367404	0.0118	4.187	2.83e-05	02:27495931-28495931	G/A
rs4350713	2	175127653	G	A	ADD	366952	0.01101	4.438	9.093e-06	02:174627653-175627653	G/A
rs4353689	2	51935326	A	C	ADD	364648	-0.01728	-4.764	1.903e-06	02:51435326-52435326	A/C
rs4666205	2	29565278	G	A	ADD	367760	0.01037	4.176	2.968e-05	02:29065278-30065278	G/A
rs6431009	2	129051064	C	T	ADD	362682	0.01089	4.386	1.155e-05	02:128551064-129551064	C/T
rs6541857	2	123521507	G	A	ADD	364170	-0.012	-4.201	2.655e-05	02:123021507-124021507	G/A
rs6730157	2	135907088	G	A	ADD	361277	-0.01191	-4.213	2.519e-05	02:135407088-136407088	G/A
rs6750646	2	193872415	T	C	ADD	362746	-0.01285	-4.121	3.779e-05	02:193372415-194372415	T/C
rs709933	2	233733144	G	A	ADD	367495	0.01051	4.233	2.31e-05	02:233233144-234233144	G/A
rs7566893	2	206821290	T	G	ADD	367760	-0.01108	-4.079	4.516e-05	02:206321290-207321290	T/G
rs7583236	2	70182805	C	T	ADD	367416	0.01897	4.492	7.07e-06	02:69682805-70682805	C/T
rs7600694	2	203430667	A	G	ADD	366442	0.01541	4.271	1.948e-05	02:202930667-203930667	A/G
rs7601502	2	212617805	A	G	ADD	365211	0.01132	4.188	2.819e-05	02:212117805-213117805	A/G
rs932206	2	136825272	C	T	ADD	367760	-0.01169	-4.511	6.449e-06	02:136325272-137325272	C/T
rs9653236	2	170283781	T	C	ADD	367760	0.02003	4.5	6.813e-06	02:169783781-170783781	T/C
rs10510494	3	19614045	G	A	ADD	366938	0.02086	4.407	1.05e-05	03:19114045-20114045	G/A
rs1062633	3	49924940	T	C	ADD	367855	-0.0118	-4.777	1.779e-06	03:49424940-50424940	T/C
rs11130274	3	51163896	G	A	ADD	361265	0.01664	4.066	4.78e-05	03:50663896-51663896	G/A
rs11710016	3	101120030	T	G	ADD	367559	0.0129	4.419	9.935e-06	03:100620030-101620030	T/G
rs12489843	3	187283179	T	G	ADD	364403	-0.01336	-4.377	1.202e-05	03:186783179-187783179	T/G
rs12496579	3	123624252	G	A	ADD	363646	0.01096	4.253	2.106e-05	03:123124252-124124252	G/A
rs13059470	3	101424800	A	G	ADD	367445	0.01206	4.677	2.912e-06	03:100924800-101924800	A/G
rs13070421	3	20476362	T	C	ADD	366652	0.01582	4.71	2.484e-06	03:19976362-20976362	T/C
rs1449881	3	17286817	G	T	ADD	366339	-0.01051	-4.237	2.263e-05	03:16786817-17786817	G/T
rs17140734	3	67969071	G	A	ADD	367255	-0.01813	-4.549	5.386e-06	03:67469071-68469071	G/A
rs17213434	3	41690077	T	C	ADD	366553	0.02071	4.602	4.187e-06	03:41190077-42190077	T/C
rs2111956	3	173949806	T	C	ADD	365180	-0.01256	-4.11	3.956e-05	03:173449806-174449806	T/C
rs2372335	3	43179134	G	A	ADD	362114	-0.01122	-4.508	6.545e-06	03:42679134-43679134	G/A
rs360739	3	13167940	C	T	ADD	366914	0.01412	4.143	3.425e-05	03:12667940-13667940	C/T
rs3774108	3	10923193	G	T	ADD	367855	0.01278	4.195	2.728e-05	03:10423193-11423193	G/T
rs3774745	3	50204745	T	C	ADD	364993	-0.01345	-5.423	5.874e-08	03:49704745-50704745	T/C
rs3853733	3	168302190	C	T	ADD	366468	0.01343	4.099	4.151e-05	03:167802190-168802190	C/T
rs6766679	3	116486794	A	G	ADD	367406	-0.01277	-4.425	9.664e-06	03:115986794-116986794	A/G
rs7629681	3	83850032	C	T	ADD	363609	-0.01466	-4.17	3.046e-05	03:83350032-84350032	C/T
rs784285	3	168967606	G	A	ADD	367855	0.01038	4.181	2.898e-05	03:168467606-169467606	G/A
rs9856170	3	43241273	A	G	ADD	366620	0.01591	4.719	2.366e-06	03:42741273-43741273	A/G
rs10007601	4	164934874	G	A	ADD	367861	-0.01399	-4.413	1.018e-05	04:164434874-165434874	G/A
rs10022424	4	171996232	A	G	ADD	366318	-0.02558	-4.526	6.025e-06	04:171496232-172496232	A/G
rs10033019	4	39391940	A	G	ADD	361233	-0.0143	-5.753	8.768e-09	04:38891940-39891940	A/G
rs1567474	4	179227880	A	G	ADD	367300	-0.01101	-4.373	1.223e-05	04:178727880-179727880	A/G
rs16873952	4	23632143	A	G	ADD	367567	0.01723	4.785	1.711e-06	04:23132143-24132143	A/G
rs1789891	4	100250419	A	C	ADD	367861	0.01735	5.326	1.005e-07	04:99750419-100750419	A/C
rs2047031	4	28680520	T	G	ADD	366864	0.01383	4.133	3.587e-05	04:28180520-29180520	T/G
rs2555675	4	175523040	G	A	ADD	367861	0.01062	4.184	2.864e-05	04:175023040-176023040	G/A
rs2728123	4	88870795	C	T	ADD	362215	0.02024	4.298	1.722e-05	04:88370795-89370795	C/T
rs359490	4	162851453	C	T	ADD	364119	0.01106	4.439	9.058e-06	04:162351453-163351453	C/T
rs4693496	4	83637368	G	A	ADD	364356	-0.01121	-4.058	4.951e-05	04:83137368-84137368	G/A
rs4864901	4	55379750	C	T	ADD	367861	0.01011	4.095	4.224e-05	04:54879750-55879750	C/T
rs6448495	4	11099561	G	T	ADD	367861	0.02455	4.104	4.06e-05	04:10599561-11599561	G/T
rs6536647	4	163200863	G	A	ADD	367156	0.01087	4.116	3.859e-05	04:162700863-163700863	G/A
rs6851685	4	38893843	T	G	ADD	367861	-0.01458	-4.837	1.322e-06	04:38393843-39393843	T/G
rs7670532	4	123487134	G	A	ADD	367812	0.01184	4.37	1.245e-05	04:122987134-123987134	G/A
rs7682053	4	140143061	A	G	ADD	366925	0.02164	4.646	3.382e-06	04:139643061-140643061	A/G
rs7686651	4	123028531	G	A	ADD	367861	0.01305	4.875	1.089e-06	04:122528531-123528531	G/A
rs974587	4	84895386	C	T	ADD	367861	0.01694	5.173	2.301e-07	04:84395386-85395386	C/T
rs10071688	5	103805502	A	G	ADD	367211	-0.01531	-4.595	4.328e-06	05:103305502-104305502	A/G
rs10463996	5	102961829	G	A	ADD	360976	0.01117	4.112	3.931e-05	05:102461829-103461829	G/A
rs11134483	5	167426641	T	C	ADD	366030	0.01277	4.74	2.141e-06	05:166926641-167926641	T/C
rs13161419	5	106508913	G	T	ADD	366289	-0.01587	-4.218	2.468e-05	05:106008913-107008913	G/T
rs1432821	5	167563585	T	C	ADD	363457	-0.01567	-5.028	4.971e-07	05:167063585-168063585	T/C
rs16899286	5	29684774	G	A	ADD	367796	-0.02516	-4.169	3.058e-05	05:29184774-30184774	G/A
rs17142743	5	117012177	G	A	ADD	365966	-0.01437	-4.304	1.68e-05	05:116512177-117512177	G/A
rs2445801	5	80387551	G	A	ADD	367244	-0.01192	-4.402	1.071e-05	05:79887551-80887551	G/A
rs32381	5	155543235	T	C	ADD	366965	0.01132	4.495	6.968e-06	05:155043235-156043235	T/C
rs329115	5	133858719	C	T	ADD	367861	-0.01158	-4.222	2.425e-05	05:133358719-134358719	C/T
rs4131703	5	3302116	G	T	ADD	364832	0.01134	4.081	4.477e-05	05:2802116-3802116	G/T
rs6580032	5	153110288	G	A	ADD	367819	-0.01086	-4.385	1.159e-05	05:152610288-153610288	G/A
rs6890611	5	60847272	T	G	ADD	367861	-0.01227	-4.861	1.169e-06	05:60347272-61347272	T/G
rs6892938	5	53527895	T	C	ADD	367384	0.02262	4.455	8.373e-06	05:53027895-54027895	T/C
rs7732533	5	62322104	G	A	ADD	362332	0.01131	4.079	4.529e-05	05:61822104-62822104	G/A
rs7734708	5	169934120	A	G	ADD	362792	0.0132	4.602	4.178e-06	05:169434120-170434120	A/G
rs918510	5	153735484	C	T	ADD	367861	0.01019	4.13	3.625e-05	05:153235484-154235484	C/T
rs10485402	6	91703486	G	A	ADD	367590	0.04124	4.111	3.948e-05	06:91203486-92203486	G/A
rs11242736	6	2055932	T	C	ADD	363494	0.02193	4.115	3.879e-05	06:1555932-2555932	T/C
rs12192780	6	51508011	G	T	ADD	363901	-0.01162	-4.464	8.041e-06	06:51008011-52008011	G/T
rs12193483	6	18451497	A	G	ADD	361461	0.01093	4.281	1.865e-05	06:17951497-18951497	A/G
rs13191555	6	87169992	T	G	ADD	367624	-0.01944	-4.258	2.064e-05	06:86669992-87669992	T/G
rs13194250	6	98494218	T	C	ADD	367622	-0.0129	-5.19	2.109e-07	06:97994218-98994218	T/C
rs13208005	6	4425733	C	A	ADD	366686	-0.0134	-4.136	3.535e-05	06:3925733-4925733	C/A
rs13219796	6	90657021	T	C	ADD	363244	0.01918	4.37	1.241e-05	06:90157021-91157021	T/C
rs1518047	6	138037366	A	G	ADD	367425	-0.01681	-4.461	8.174e-06	06:137537366-138537366	A/G
rs1540767	6	466368	A	G	ADD	367861	-0.01423	-5.252	1.504e-07	06:0-966368	A/G
rs1570245	6	16938624	T	G	ADD	365395	-0.012	-4.116	3.855e-05	06:16438624-17438624	T/G
rs17067596	6	138767012	G	A	ADD	367659	0.0286	4.442	8.932e-06	06:138267012-139267012	G/A
rs1883240	6	11319365	A	G	ADD	361318	-0.01009	-4.059	4.937e-05	06:10819365-11819365	A/G
rs1928461	6	47696865	G	A	ADD	367470	0.01289	4.488	7.197e-06	06:47196865-48196865	G/A
rs2250795	6	88393705	C	T	ADD	367861	0.01316	4.465	8.027e-06	06:87893705-88893705	C/T
rs2351127	6	74382213	T	C	ADD	365714	0.02156	4.662	3.138e-06	06:73882213-74882213	T/C
rs3829810	6	24146672	A	G	ADD	364909	0.01157	4.058	4.953e-05	06:23646672-24646672	A/G
rs4075570	6	77903809	G	A	ADD	361591	0.01076	4.169	3.067e-05	06:77403809-78403809	G/A
rs4712373	6	19244975	C	T	ADD	367121	0.01036	4.065	4.797e-05	06:18744975-19744975	C/T
rs4714715	6	43885087	C	T	ADD	365726	0.02866	4.159	3.191e-05	06:43385087-44385087	C/T
rs4714801	6	44584387	G	A	ADD	366025	0.01177	4.43	9.428e-06	06:44084387-45084387	G/A
rs6456678	6	25359903	G	A	ADD	365778	-0.01495	-4.266	1.99e-05	06:24859903-25859903	G/A
rs7738638	6	134391373	C	T	ADD	363282	0.01504	4.263	2.017e-05	06:133891373-134891373	C/T
rs7748405	6	165377914	G	A	ADD	367425	-0.01197	-4.086	4.384e-05	06:164877914-165877914	G/A
rs7760150	6	8207135	T	C	ADD	364849	0.01205	4.221	2.438e-05	06:7707135-8707135	T/C
rs7772992	6	14521952	G	T	ADD	367336	-0.02268	-4.405	1.058e-05	06:14021952-15021952	G/T
rs813227	6	24353742	A	G	ADD	365912	0.01262	5.084	3.701e-07	06:23853742-24853742	A/G
rs9391997	6	409119	A	G	ADD	364201	-0.0151	-6.103	1.039e-09	06:0-909119	A/G
rs9402427	6	132888107	C	T	ADD	365514	0.01031	4.157	3.223e-05	06:132388107-133388107	C/T
rs9445138	6	94300090	A	G	ADD	366107	-0.01092	-4.184	2.859e-05	06:93800090-94800090	A/G
rs9447723	6	77242538	C	T	ADD	367538	0.01261	4.19	2.785e-05	06:76742538-77742538	C/T
rs9458781	6	163721184	G	A	ADD	367861	-0.01019	-4.116	3.851e-05	06:163221184-164221184	G/A
rs10233641	7	26243108	C	T	ADD	367787	-0.02592	-4.325	1.523e-05	07:25743108-26743108	C/T
rs10255977	7	14205705	A	G	ADD	363470	0.03064	4.366	1.265e-05	07:13705705-14705705	A/G
rs11971702	7	140120546	C	T	ADD	366149	-0.01089	-4.315	1.597e-05	07:139620546-140620546	C/T
rs1202471	7	148891161	A	G	ADD	365794	-0.0245	-4.265	1.996e-05	07:148391161-149391161	A/G
rs12530737	7	71439807	C	T	ADD	366237	-0.01219	-4.333	1.471e-05	07:70939807-71939807	C/T
rs12671273	7	52541688	A	G	ADD	367253	-0.03775	-4.111	3.938e-05	07:52041688-53041688	A/G
rs1362032	7	125543391	G	A	ADD	367861	0.01187	4.184	2.859e-05	07:125043391-126043391	G/A
rs17466578	7	75066554	C	T	ADD	367507	0.01682	4.16	3.177e-05	07:74566554-75566554	C/T
rs2107898	7	29980024	C	T	ADD	363729	-0.01591	-4.877	1.077e-06	07:29480024-30480024	C/T
rs28252	7	104154817	T	C	ADD	367861	0.01212	4.44	9.019e-06	07:103654817-104654817	T/C
rs3801148	7	139694500	C	T	ADD	367861	-0.01107	-4.486	7.254e-06	07:139194500-140194500	C/T
rs41502646	7	92618671	A	G	ADD	367474	0.03231	4.489	7.16e-06	07:92118671-93118671	A/G
rs42209	7	104151867	A	C	ADD	366057	-0.01028	-4.163	3.14e-05	07:103651867-104651867	A/C
rs4568549	7	132312481	A	C	ADD	365413	0.01056	4.276	1.906e-05	07:131812481-132812481	A/C
rs4719645	7	2754371	G	A	ADD	367542	-0.01883	-5.303	1.14e-07	07:2254371-3254371	G/A
rs4724662	7	5427128	A	G	ADD	367861	0.01217	4.476	7.609e-06	07:4927128-5927128	A/G
rs4727799	7	114110568	C	T	ADD	366019	-0.01222	-4.72	2.357e-06	07:113610568-114610568	C/T
rs4728274	7	132652066	C	T	ADD	367603	0.01267	4.425	9.669e-06	07:132152066-133152066	C/T
rs7782815	7	117585779	G	A	ADD	365994	0.01201	4.505	6.625e-06	07:117085779-118085779	G/A
rs7807190	7	1851461	G	A	ADD	361944	-0.01293	-4.221	2.435e-05	07:1351461-2351461	G/A
rs886145	7	104579931	G	A	ADD	365131	-0.01055	-4.086	4.383e-05	07:104079931-105079931	G/A
rs990943	7	109345821	T	C	ADD	365024	0.0108	4.376	1.211e-05	07:108845821-109845821	T/C
rs999885	7	99701176	G	A	ADD	367440	-0.01066	-4.32	1.559e-05	07:99201176-100201176	G/A
rs10111251	8	95488800	T	G	ADD	367320	-0.02376	-4.057	4.969e-05	08:94988800-95988800	T/G
rs1231202	8	48846519	T	C	ADD	366620	-0.0242	-4.321	1.552e-05	08:48346519-49346519	T/C
rs12541010	8	112988570	A	G	ADD	361764	0.02534	4.614	3.955e-06	08:112488570-113488570	A/G
rs13265247	8	111518434	G	A	ADD	367325	-0.01612	-4.147	3.363e-05	08:111018434-112018434	G/A
rs13277475	8	118318971	G	T	ADD	367861	0.01457	4.191	2.774e-05	08:117818971-118818971	G/T
rs16904302	8	131596552	G	A	ADD	367861	-0.01262	-4.623	3.792e-06	08:131096552-132096552	G/A
rs2003976	8	23437103	A	G	ADD	363919	0.0103	4.146	3.377e-05	08:22937103-23937103	A/G
rs2446869	8	95170675	G	T	ADD	367256	0.0109	4.214	2.509e-05	08:94670675-95670675	G/T
rs2632496	8	48578019	C	T	ADD	367861	-0.02291	-4.092	4.285e-05	08:48078019-49078019	C/T
rs264	8	19813180	A	G	ADD	367861	-0.01449	-4.079	4.53e-05	08:19313180-20313180	A/G
rs4440623	8	60708881	G	A	ADD	366106	-0.01114	-4.276	1.907e-05	08:60208881-61208881	G/A
rs4548165	8	134106311	T	C	ADD	361547	-0.0219	-4.359	1.304e-05	08:133606311-134606311	T/C
rs4628279	8	115684127	T	C	ADD	364902	0.01437	5.322	1.026e-07	08:115184127-116184127	T/C
rs4739148	8	79846184	T	G	ADD	360743	0.01306	4.116	3.854e-05	08:79346184-80346184	T/G
rs4872539	8	22576562	C	T	ADD	367484	-0.01093	-4.067	4.772e-05	08:22076562-23076562	C/T
rs6980476	8	87519315	G	T	ADD	367861	0.01182	4.283	1.846e-05	08:87019315-88019315	G/T
rs6997115	8	95365885	A	G	ADD	366927	-0.01203	-4.63	3.658e-06	08:94865885-95865885	A/G
rs7003721	8	50794211	C	A	ADD	367844	0.02825	5.118	3.093e-07	08:50294211-51294211	C/A
rs7819086	8	115272300	T	C	ADD	364915	-0.01013	-4.065	4.797e-05	08:114772300-115772300	T/C
rs1003346	9	111815340	A	C	ADD	365797	-0.0102	-4.088	4.349e-05	09:111315340-112315340	A/C
rs10739150	9	8176226	T	G	ADD	362873	0.01354	4.498	6.858e-06	09:7676226-8676226	T/G
rs10761239	9	96359884	C	T	ADD	363444	-0.01029	-4.147	3.372e-05	09:95859884-96859884	C/T
rs10819243	9	129633328	G	A	ADD	361871	0.0104	4.104	4.065e-05	09:129133328-130133328	G/A
rs10961431	9	14224955	A	C	ADD	367861	0.01387	4.092	4.274e-05	09:13724955-14724955	A/C
rs10984029	9	121227711	T	C	ADD	366581	-0.01039	-4.155	3.247e-05	09:120727711-121727711	T/C
rs11140132	9	86122894	T	C	ADD	366396	0.02119	4.634	3.584e-06	09:85622894-86622894	T/C
rs12005720	9	137678020	C	T	ADD	366499	0.01649	4.395	1.106e-05	09:137178020-138178020	C/T
rs12236873	9	126263312	G	A	ADD	363046	-0.01336	-4.581	4.635e-06	09:125763312-126763312	G/A
rs12684941	9	37654930	G	A	ADD	364818	0.01031	4.089	4.336e-05	09:37154930-38154930	G/A
rs1319332	9	20192495	G	A	ADD	366726	0.02527	4.736	2.18e-06	09:19692495-20692495	G/A
rs2779619	9	83678119	T	C	ADD	364237	0.01037	4.087	4.378e-05	09:83178119-84178119	T/C
rs4436178	9	108798077	A	G	ADD	367844	0.02512	4.146	3.384e-05	09:108298077-109298077	A/G
rs7855974	9	119367476	C	A	ADD	367409	0.01219	4.932	8.157e-07	09:118867476-119867476	C/A
rs7858948	9	89621759	A	G	ADD	367477	0.04641	4.114	3.892e-05	09:89121759-90121759	A/G
rs957592	9	79599708	T	C	ADD	367734	0.01802	4.058	4.956e-05	09:79099708-80099708	T/C
rs10509854	10	109575333	C	T	ADD	360802	0.01214	4.168	3.078e-05	10:109075333-110075333	C/T
rs10794029	10	127561568	A	G	ADD	363175	0.01264	4.08	4.506e-05	10:127061568-128061568	A/G
rs10870265	10	133954831	A	G	ADD	364414	-0.01586	-5.432	5.579e-08	10:133454831-134454831	A/G
rs10998309	10	70347551	G	A	ADD	367861	-0.01402	-4.068	4.739e-05	10:69847551-70847551	G/A
rs11006830	10	28356087	C	T	ADD	365896	0.02155	4.798	1.6e-06	10:27856087-28856087	C/T
rs11192193	10	106569253	A	G	ADD	363046	0.01238	4.915	8.866e-07	10:106069253-107069253	A/G
rs11598663	10	8389034	A	G	ADD	364385	0.01606	4.097	4.188e-05	10:7889034-8889034	A/G
rs1336615	10	108626609	A	G	ADD	361279	0.0104	4.172	3.017e-05	10:108126609-109126609	A/G
rs1844541	10	106516232	G	A	ADD	366231	0.02371	4.352	1.352e-05	10:106016232-107016232	G/A
rs1929247	10	30233296	C	T	ADD	367861	0.01165	4.214	2.514e-05	10:29733296-30733296	C/T
rs1930494	10	59867760	C	T	ADD	367371	-0.01925	-4.49	7.12e-06	10:59367760-60367760	C/T
rs2170778	10	60160226	A	G	ADD	361168	-0.02479	-4.307	1.657e-05	10:59660226-60660226	A/G
rs2532760	10	29560437	T	C	ADD	366870	-0.01049	-4.256	2.079e-05	10:29060437-30060437	T/C
rs4142097	10	108316278	G	A	ADD	367861	0.01055	4.195	2.729e-05	10:107816278-108816278	G/A
rs4517409	10	67469333	A	G	ADD	367775	-0.02702	-4.321	1.557e-05	10:66969333-67969333	A/G
rs7085788	10	62618398	T	C	ADD	363731	0.01307	4.953	7.32e-07	10:62118398-63118398	T/C
rs7907533	10	78617536	C	A	ADD	365705	-0.01115	-4.497	6.908e-06	10:78117536-79117536	C/A
rs9415590	10	60587874	G	A	ADD	367055	-0.01255	-4.455	8.405e-06	10:60087874-61087874	G/A
rs9919400	10	78214099	A	G	ADD	366688	-0.01277	-5.136	2.81e-07	10:77714099-78714099	A/G
rs11035693	11	40135242	A	G	ADD	365424	0.02115	4.276	1.905e-05	11:39635242-40635242	A/G
rs11600427	11	15803793	C	T	ADD	367861	0.01192	4.087	4.374e-05	11:15303793-16303793	C/T
rs12420608	11	101992349	G	A	ADD	367526	0.02932	4.644	3.418e-06	11:101492349-102492349	G/A
rs16934406	11	17597266	G	A	ADD	361600	0.0121	4.07	4.711e-05	11:17097266-18097266	G/A
rs198755	11	61389853	A	G	ADD	367576	-0.0258	-4.126	3.693e-05	11:60889853-61889853	A/G
rs2237967	11	17492664	T	C	ADD	363862	-0.01073	-4.328	1.506e-05	11:16992664-17992664	T/C
rs2441689	11	127106767	C	A	ADD	367802	-0.02333	-4.583	4.587e-06	11:126606767-127606767	C/A
rs297339	11	16404283	T	C	ADD	367757	0.01115	4.068	4.744e-05	11:15904283-16904283	T/C
rs3019626	11	61808272	T	C	ADD	367861	0.01463	4.963	6.958e-07	11:61308272-62308272	T/C
rs35852551	11	98842306	A	G	ADD	362571	-0.04833	-4.114	3.888e-05	11:98342306-99342306	A/G
rs380170	11	26574630	A	G	ADD	367007	-0.02855	-5.055	4.305e-07	11:26074630-27074630	A/G
rs3844143	11	85850243	C	T	ADD	367861	-0.01031	-4.185	2.853e-05	11:85350243-86350243	C/T
rs4287329	11	41515551	A	G	ADD	367772	-0.01572	-4.475	7.628e-06	11:41015551-42015551	A/G
rs579682	11	122014110	C	T	ADD	363047	0.01179	4.282	1.856e-05	11:121514110-122514110	C/T
rs641325	11	57681828	T	G	ADD	362269	0.01084	4.11	3.954e-05	11:57181828-58181828	T/G
rs6416088	11	11425322	A	G	ADD	364547	0.01543	4.076	4.582e-05	11:10925322-11925322	A/G
rs6589386	11	113443753	T	C	ADD	367861	-0.01017	-4.099	4.152e-05	11:112943753-113943753	T/C
rs6590781	11	134816133	T	C	ADD	366507	-0.01221	-4.357	1.316e-05	11:134316133-135316133	T/C
rs731384	11	57408382	A	G	ADD	361618	0.01288	4.651	3.307e-06	11:56908382-57908382	A/G
rs7946539	11	858424	C	T	ADD	367861	-0.01028	-4.175	2.979e-05	11:358424-1358424	C/T
rs931238	11	7891693	C	A	ADD	367285	0.02134	4.194	2.745e-05	11:7391693-8391693	C/A
rs9943482	11	41074215	C	T	ADD	364544	-0.0104	-4.147	3.363e-05	11:40574215-41574215	C/T
rs10506587	12	70718599	G	A	ADD	367525	0.01833	4.074	4.615e-05	12:70218599-71218599	G/A
rs10506650	12	72678403	C	T	ADD	365995	-0.01106	-4.105	4.038e-05	12:72178403-73178403	C/T
rs10861756	12	107963612	C	T	ADD	367644	0.01012	4.102	4.104e-05	12:107463612-108463612	C/T
rs11111293	12	102921296	C	T	ADD	366865	0.0123	4.127	3.677e-05	12:102421296-103421296	C/T
rs1162976	12	64662337	A	C	ADD	366305	0.01336	4.319	1.571e-05	12:64162337-65162337	A/C
rs12227139	12	83511984	C	T	ADD	367861	0.01181	4.223	2.416e-05	12:83011984-84011984	C/T
rs12426352	12	102561772	C	T	ADD	367780	0.01266	4.241	2.224e-05	12:102061772-103061772	C/T
rs1384311	12	84744438	T	C	ADD	367861	-0.02579	-4.165	3.108e-05	12:84244438-85244438	T/C
rs1484086	12	27163343	C	T	ADD	362385	-0.01495	-4.814	1.482e-06	12:26663343-27663343	C/T
rs1548904	12	372382	A	C	ADD	362618	0.01119	4.44	9.009e-06	12:0-872382	A/C
rs1587458	12	33252638	G	A	ADD	365554	-0.01083	-4.129	3.643e-05	12:32752638-33752638	G/A
rs1845600	12	63466142	A	C	ADD	366930	0.01081	4.086	4.383e-05	12:62966142-63966142	A/C
rs2193662	12	46984370	G	T	ADD	366288	-0.01948	-4.392	1.124e-05	12:46484370-47484370	G/T
rs2197777	12	125831219	C	T	ADD	363350	-0.01119	-4.178	2.938e-05	12:125331219-126331219	C/T
rs2651976	12	95030261	C	A	ADD	367861	0.01034	4.18	2.913e-05	12:94530261-95530261	C/A
rs303793	12	52246936	C	A	ADD	367861	0.01782	4.487	7.216e-06	12:51746936-52746936	C/A
rs574918	12	40357647	A	G	ADD	365692	0.01378	4.212	2.536e-05	12:39857647-40857647	A/G
rs584878	12	50324567	A	C	ADD	367861	0.01578	4.509	6.507e-06	12:49824567-50824567	A/C
rs696452	12	77999090	T	C	ADD	367518	0.01075	4.189	2.798e-05	12:77499090-78499090	T/C
rs7136585	12	62249990	C	T	ADD	367772	0.01707	4.175	2.983e-05	12:61749990-62749990	C/T
rs7305820	12	74550782	C	T	ADD	362219	0.01172	4.712	2.455e-06	12:74050782-75050782	C/T
rs7953619	12	29519164	C	A	ADD	365200	-0.01154	-4.209	2.562e-05	12:29019164-30019164	C/A
rs7978853	12	117264182	T	C	ADD	366955	0.04749	5.069	4.005e-07	12:116764182-117764182	T/C
rs994882	12	17243162	T	C	ADD	361784	0.01204	4.424	9.693e-06	12:16743162-17743162	T/C
rs10162169	13	40685003	T	C	ADD	367847	0.04669	4.475	7.636e-06	13:40185003-41185003	T/C
rs12862673	13	55753952	G	A	ADD	367337	-0.0137	-5.324	1.016e-07	13:55253952-56253952	G/A
rs1295890	13	112982829	C	T	ADD	367861	-0.0132	-4.501	6.78e-06	13:112482829-113482829	C/T
rs16955246	13	98942096	G	A	ADD	367861	0.02473	4.619	3.856e-06	13:98442096-99442096	G/A
rs17178943	13	58386979	A	G	ADD	366551	0.01932	4.296	1.737e-05	13:57886979-58886979	A/G
rs17557736	13	69129159	G	A	ADD	365384	-0.01444	-4.136	3.541e-05	13:68629159-69629159	G/A
rs180396	13	60437497	C	T	ADD	363184	-0.0118	-4.139	3.493e-05	13:59937497-60937497	C/T
rs1924102	13	100563994	T	C	ADD	367861	0.02237	5.072	3.94e-07	13:100063994-101063994	T/C
rs2151728	13	86655663	A	C	ADD	367768	0.01766	4.123	3.745e-05	13:86155663-87155663	A/C
rs2259599	13	114205979	A	G	ADD	367861	-0.01711	-4.544	5.523e-06	13:113705979-114705979	A/G
rs2265463	13	38593775	C	T	ADD	365497	-0.01145	-4.433	9.302e-06	13:38093775-39093775	C/T
rs3013342	13	56032422	C	T	ADD	367015	0.01613	6.005	1.917e-09	13:55532422-56532422	C/T
rs35794740	13	52996183	G	A	ADD	367555	0.02269	4.391	1.129e-05	13:52496183-53496183	G/A
rs667367	13	86383212	A	C	ADD	362538	0.01548	4.189	2.799e-05	13:85883212-86883212	A/C
rs674286	13	29529500	T	C	ADD	361638	-0.02073	-4.637	3.536e-06	13:29029500-30029500	T/C
rs7139998	13	38276391	A	C	ADD	367092	0.01733	4.106	4.031e-05	13:37776391-38776391	A/C
rs7326506	13	114497353	C	T	ADD	366285	-0.01455	-4.62	3.835e-06	13:113997353-114997353	C/T
rs8000292	13	103856740	A	C	ADD	367641	0.04869	4.174	2.991e-05	13:103356740-104356740	A/C
rs9317012	13	59334465	C	T	ADD	366227	-0.01797	-4.17	3.045e-05	13:58834465-59834465	C/T
rs9525253	13	114852930	A	G	ADD	362848	0.01215	4.813	1.486e-06	13:114352930-115352930	A/G
rs9538575	13	60721116	C	T	ADD	363586	-0.01176	-4.117	3.844e-05	13:60221116-61221116	C/T
rs9547555	13	86723511	C	T	ADD	367000	-0.01818	-5.292	1.209e-07	13:86223511-87223511	C/T
rs9551502	13	29182290	A	G	ADD	365567	0.01471	5.049	4.433e-07	13:28682290-29682290	A/G
rs9597244	13	56282951	A	C	ADD	367494	0.01472	5.534	3.127e-08	13:55782951-56782951	A/C
rs10145469	14	97769834	A	C	ADD	365049	0.02343	4.13	3.63e-05	14:97269834-98269834	A/C
rs10150378	14	44000834	C	T	ADD	365953	0.02734	4.197	2.71e-05	14:43500834-44500834	C/T
rs1129671	14	86093378	T	C	ADD	364974	-0.0129	-4.653	3.273e-06	14:85593378-86593378	T/C
rs1190234	14	103398706	A	G	ADD	362155	0.01466	4.166	3.099e-05	14:102898706-103898706	A/G
rs2208465	14	93257208	A	C	ADD	360768	0.01157	4.143	3.432e-05	14:92757208-93757208	A/C
rs2241622	14	81737290	T	C	ADD	366221	0.01272	4.137	3.519e-05	14:81237290-82237290	T/C
rs225986	14	30500353	C	T	ADD	366915	-0.01586	-4.823	1.415e-06	14:30000353-31000353	C/T
rs2415611	14	40965354	T	G	ADD	367202	-0.01226	-4.827	1.386e-06	14:40465354-41465354	T/G
rs4476082	14	32653125	A	C	ADD	361096	0.01091	4.297	1.734e-05	14:32153125-33153125	A/C
rs4901709	14	57118068	T	C	ADD	366781	-0.01503	-4.295	1.749e-05	14:56618068-57618068	T/C
rs4906175	14	102495294	A	G	ADD	367610	-0.01749	-4.361	1.294e-05	14:101995294-102995294	A/G
rs4981135	14	32332071	C	T	ADD	360802	0.01173	4.703	2.563e-06	14:31832071-32832071	C/T
rs6572108	14	42193114	T	C	ADD	366917	0.01192	4.423	9.743e-06	14:41693114-42693114	T/C
rs8022828	14	32059091	C	T	ADD	365159	0.01145	4.612	3.995e-06	14:31559091-32559091	C/T
rs850254	14	57350427	G	A	ADD	367223	0.01058	4.244	2.193e-05	14:56850427-57850427	G/A
rs858893	14	46732338	A	G	ADD	367634	0.02387	4.293	1.76e-05	14:46232338-47232338	A/G
rs915071	14	32433858	C	T	ADD	367861	-0.01018	-4.127	3.682e-05	14:31933858-32933858	C/T
rs928699	14	45003726	A	C	ADD	366745	0.011	4.454	8.45e-06	14:44503726-45503726	A/C
rs9646166	14	79112844	C	T	ADD	367861	-0.01157	-4.125	3.708e-05	14:78612844-79612844	C/T
rs12592944	15	63105580	A	G	ADD	366153	0.01772	4.198	2.697e-05	15:62605580-63605580	A/G
rs12899123	15	79693138	G	A	ADD	366984	0.01009	4.092	4.27e-05	15:79193138-80193138	G/A
rs1459958	15	24098594	C	T	ADD	367861	-0.01115	-4.386	1.155e-05	15:23598594-24598594	C/T
rs16954807	15	71047670	T	C	ADD	366256	-0.01852	-4.263	2.019e-05	15:70547670-71547670	T/C
rs16976065	15	55460237	G	T	ADD	367572	-0.0198	-4.37	1.241e-05	15:54960237-55960237	G/T
rs17651741	15	38869666	A	G	ADD	367015	0.01347	4.325	1.524e-05	15:38369666-39369666	A/G
rs17699949	15	70827351	T	G	ADD	362174	-0.01533	-4.197	2.711e-05	15:70327351-71327351	T/G
rs1800407	15	28230318	T	C	ADD	367861	0.02219	5.039	4.684e-07	15:27730318-28730318	T/C
rs4780178	15	34049177	C	T	ADD	362659	0.01024	4.12	3.782e-05	15:33549177-34549177	C/T
rs8024401	15	27373881	A	C	ADD	363643	0.01841	4.403	1.068e-05	15:26873881-27873881	A/C
rs964285	15	59170964	A	G	ADD	366431	-0.01075	-4.101	4.122e-05	15:58670964-59670964	A/G
rs1058967	16	8947036	C	T	ADD	365367	-0.01186	-4.695	2.663e-06	16:8447036-9447036	C/T
rs11076122	16	55880874	A	G	ADD	367861	-0.013	-4.37	1.245e-05	16:55380874-56380874	A/G
rs11646321	16	82776796	A	C	ADD	365754	-0.01259	-4.939	7.848e-07	16:82276796-83276796	A/C
rs11648621	16	19973008	G	A	ADD	364453	0.01231	4.065	4.798e-05	16:19473008-20473008	G/A
rs12449121	16	7615445	C	T	ADD	367861	0.01521	4.242	2.218e-05	16:7115445-8115445	C/T
rs12597511	16	31145219	T	C	ADD	365472	-0.01062	-4.117	3.841e-05	16:30645219-31645219	T/C
rs12716970	16	83284953	C	T	ADD	363814	-0.01635	-4.81	1.507e-06	16:82784953-83784953	C/T
rs16948286	16	78704319	A	G	ADD	366224	0.0165	4.258	2.068e-05	16:78204319-79204319	A/G
rs2549147	16	82855349	G	A	ADD	366268	0.01091	4.232	2.32e-05	16:82355349-83355349	G/A
rs350201	16	12218622	G	A	ADD	364651	0.01155	4.253	2.11e-05	16:11718622-12718622	G/A
rs4132615	16	52704510	C	T	ADD	364174	0.0118	4.758	1.954e-06	16:52204510-53204510	C/T
rs4781499	16	13630944	G	A	ADD	364558	0.01507	4.358	1.314e-05	16:13130944-14130944	G/A
rs4889490	16	30823047	T	G	ADD	367861	-0.01175	-4.658	3.197e-06	16:30323047-31323047	T/G
rs4984684	16	754083	C	T	ADD	366940	-0.01379	-4.481	7.448e-06	16:254083-1254083	C/T
rs7203948	16	90039968	C	T	ADD	366262	-0.01321	-4.443	8.869e-06	16:89539968-90539968	C/T
rs7499818	16	62152432	C	T	ADD	367119	0.01207	4.125	3.711e-05	16:61652432-62652432	C/T
rs759979	16	8271102	T	C	ADD	366598	-0.01129	-4.116	3.863e-05	16:7771102-8771102	T/C
rs8044603	16	30559377	G	A	ADD	365505	0.01258	4.385	1.161e-05	16:30059377-31059377	G/A
rs8062400	16	57636305	T	C	ADD	362736	0.01051	4.205	2.617e-05	16:57136305-58136305	T/C
rs896086	16	66607188	G	A	ADD	362992	-0.01168	-4.327	1.513e-05	16:66107188-67107188	G/A
rs9938207	16	6729357	A	G	ADD	365146	0.01197	4.257	2.073e-05	16:6229357-7229357	A/G
rs12601097	17	8243661	G	A	ADD	367861	0.01176	4.621	3.814e-06	17:7743661-8743661	G/A
rs16583	17	31377093	A	C	ADD	367534	-0.01386	-4.573	4.818e-06	17:30877093-31877093	A/C
rs16958559	17	55659233	G	T	ADD	367861	0.01329	4.519	6.217e-06	17:55159233-56159233	G/T
rs17222495	17	3386275	T	C	ADD	367500	-0.04618	-4.389	1.14e-05	17:2886275-3886275	T/C
rs1905339	17	40582296	C	T	ADD	366821	0.01077	4.134	3.563e-05	17:40082296-41082296	C/T
rs2586431	17	48305312	C	T	ADD	362865	0.0115	4.616	3.91e-06	17:47805312-48805312	C/T
rs2592208	17	67408873	C	A	ADD	367861	-0.0104	-4.221	2.432e-05	17:66908873-67908873	C/A
rs64636	17	49984205	G	T	ADD	362697	0.01105	4.081	4.493e-05	17:49484205-50484205	G/T
rs7214958	17	31811476	A	G	ADD	362351	0.0109	4.257	2.072e-05	17:31311476-32311476	A/G
rs7220982	17	3376682	G	A	ADD	367861	-0.01139	-4.604	4.139e-06	17:2876682-3876682	G/A
rs8079671	17	35966977	G	T	ADD	367162	0.01341	4.197	2.706e-05	17:35466977-36466977	G/T
rs8614	17	27588806	A	C	ADD	367861	0.016	5.001	5.709e-07	17:27088806-28088806	A/C
rs9911226	17	3214106	A	C	ADD	367861	-0.02303	-5.331	9.78e-08	17:2714106-3714106	A/C
rs12604152	18	39467189	A	G	ADD	367861	0.01379	4.108	3.996e-05	18:38967189-39967189	A/G
rs12605373	18	23459792	C	T	ADD	367459	0.04725	4.229	2.351e-05	18:22959792-23959792	C/T
rs2712767	18	1825170	T	C	ADD	367318	0.01036	4.204	2.628e-05	18:1325170-2325170	T/C
rs8091998	18	77561978	T	G	ADD	363591	0.01313	4.443	8.859e-06	18:77061978-78061978	T/G
rs9953927	18	70984900	C	T	ADD	367500	0.01158	4.283	1.846e-05	18:70484900-71484900	C/T
rs10410601	19	31849728	A	G	ADD	363958	-0.01112	-4.209	2.566e-05	19:31349728-32349728	A/G
rs13344313	19	18517767	A	G	ADD	367861	0.01277	4.704	2.557e-06	19:18017767-19017767	A/G
rs16966806	19	32697314	G	A	ADD	367796	0.05104	4.707	2.518e-06	19:32197314-33197314	G/A
rs12106016	20	56105530	C	T	ADD	364153	0.01632	4.862	1.163e-06	20:55605530-56605530	C/T
rs1232602	20	10598076	A	G	ADD	366764	-0.01083	-4.12	3.796e-05	20:10098076-11098076	A/G
rs13036801	20	38886900	T	C	ADD	366577	0.01139	4.203	2.635e-05	20:38386900-39386900	T/C
rs1884886	20	31878143	T	C	ADD	367861	0.01516	4.541	5.613e-06	20:31378143-32378143	T/C
rs2427616	20	62852398	A	G	ADD	367861	-0.01816	-4.671	3.001e-06	20:62352398-63352398	A/G
rs4810383	20	41980858	T	G	ADD	361631	0.01351	4.238	2.252e-05	20:41480858-42480858	T/G
rs4810672	20	46362147	T	C	ADD	367861	0.01557	4.23	2.34e-05	20:45862147-46862147	T/C
rs6060003	20	33294945	C	T	ADD	367861	-0.01028	-4.15	3.33e-05	20:32794945-33794945	C/T
rs6060239	20	33694580	C	T	ADD	367808	-0.01775	-4.67	3.014e-06	20:33194580-34194580	C/T
rs6142324	20	33789043	T	C	ADD	360956	0.01019	4.064	4.822e-05	20:33289043-34289043	T/C
rs7272615	20	19706617	A	C	ADD	363373	-0.0177	-4.775	1.796e-06	20:19206617-20206617	A/C
rs17001207	21	42932934	G	A	ADD	367861	0.01457	4.112	3.922e-05	21:42432934-43432934	G/A
rs2154545	21	38871285	A	G	ADD	365860	0.0109	4.194	2.742e-05	21:38371285-39371285	A/G
rs2833271	21	32487749	C	T	ADD	367861	0.01109	4.5	6.798e-06	21:31987749-32987749	C/T
rs2837942	21	42469244	T	C	ADD	367688	0.01107	4.445	8.791e-06	21:41969244-42969244	T/C
rs743339	21	35655217	C	T	ADD	364387	0.0119	4.25	2.14e-05	21:35155217-36155217	C/T
rs8127805	21	19992506	A	G	ADD	367765	0.01346	4.853	1.216e-06	21:19492506-20492506	A/G
rs8129295	21	37762964	C	T	ADD	367323	0.02041	4.092	4.285e-05	21:37262964-38262964	C/T
rs2075276	22	21363744	T	C	ADD	366546	-0.0107	-4.333	1.471e-05	22:20863744-21863744	T/C
rs4821230	22	34576097	A	G	ADD	364174	-0.01381	-4.171	3.038e-05	22:34076097-35076097	A/G
rs5750778	22	22584255	T	C	ADD	366778	-0.01216	-4.263	2.022e-05	22:22084255-23084255	T/C
rs5767754	22	47871236	C	A	ADD	367861	-0.01353	-4.096	4.206e-05	22:47371236-48371236	C/A

### Sheet: supplementary table 5
Genes significantly associated with Type 1 Diabetes in WGWAS (P<5*10^-8), but not in GWAS, with effect sizes significantly different in WGWAS and GWAS (P<5*10^-8)
SNP	CHR	BP	A1	A2	BETA	SE	P	BETA_LassoWT	SE_LassoWT	P_LassoWT	MAF	MAF_weighted	N_eff	Z	SE_WTincrease	VarDifHausman	PHausman
rs12522568	5	154123670	G	T	-0.00141808	0.000672621	0.0350063	-0.00469592	0.000860421	4.82664e-08	0.0226	0.0226	440315	-2.10829	0.279206	2.87905e-07	1.00329e-09
rs17186868	18	20834175	T	C	-0.00119459	0.000797074	0.133948	-0.00518753	0.000820985	2.64124e-10	0.0168	0.0171	419312	-1.49872	0.0299982	3.86891e-08	1.2825e-91
rs17259063	18	20812311	G	A	-0.00075366	0.000804191	0.348674	-0.00477508	0.00082504	7.14147e-09	0.0173	0.0175	400221	-0.937166	0.025926	3.39687e-08	1.522e-105
rs2278453	18	20774318	G	A	-0.000765544	0.000791861	0.333662	-0.00454756	0.000833898	4.94525e-08	0.0175	0.0175	408147	-0.966765	0.0530864	6.83422e-08	1.95734e-47
rs2337029	18	20810769	T	C	-0.000765505	0.000802031	0.339853	-0.00477606	0.000823058	6.52622e-09	0.0174	0.0175	400108	-0.954458	0.0262176	3.41712e-08	2.25238e-104
rs341982	3	5242884	A	C	-0.000794413	0.000667564	0.23404	-0.00418163	0.000743432	1.85897e-08	0.0242	0.024	418142	-1.19002	0.113649	1.07049e-07	4.07161e-25
rs341988	3	5254685	A	G	-0.000914418	0.00067117	0.173065	-0.00425649	0.000747871	1.26038e-08	0.0236	0.0234	423917	-1.36242	0.114279	1.08841e-07	4.0576e-24
rs4800152	18	20784344	G	A	-0.00111732	0.000776511	0.15018	-0.00483415	0.000805913	1.99515e-09	0.0171	0.0171	434195	-1.4389	0.0378634	4.65254e-08	1.53694e-66
rs4800460	18	20802394	C	T	-0.000860621	0.000807584	0.286572	-0.00477693	0.000836493	1.12623e-08	0.017	0.0172	403746	-1.06567	0.0357965	4.75281e-08	3.73427e-72
rs7236130	18	20779771	A	G	-0.000919028	0.000792424	0.246144	-0.00469057	0.000838868	2.25211e-08	0.0172	0.0172	414549	-1.15977	0.0586092	7.57627e-08	9.84642e-43
rs9861858	3	83998003	T	C	-0.00253538	0.000675363	0.000173998	-0.00519485	0.000825873	3.17532e-10	0.0186	0.0182	528508	-3.75409	0.222857	2.2595e-07	2.20786e-08

### Sheet: supplementary table 6
Genes significantly associated with Breast Cancer in WGWAS (P<5*10^-8), but not in GWAS, with effect sizes significantly different in WGWAS and GWAS (P<5*10^-8)
SNP	CHR	BP	A1	A2	BETA	SE	P	BETA_LassoWT	SE_LassoWT	P_LassoWT	MAF	MAF_weighted	N_eff	Z	SE_WTincrease	VarDifHausman	PHausman
rs17051385	4	122607036	C	T	-0.00299569	0.00108836	0.00591469	-0.00677576	0.00111025	1.04253e-09	0.0281	0.0284	422617	-2.75249	0.0201156	4.81342e-08	1.59454e-66
rs2306412	4	122598601	T	C	-0.00299288	0.00108654	0.00587841	-0.00680625	0.00110666	7.74226e-10	0.0282	0.0285	422571	-2.7545	0.018513	4.41164e-08	1.16132e-73
rs9995119	4	122587804	A	C	-0.00295287	0.00108219	0.0063604	-0.00672651	0.00110132	1.01198e-09	0.0284	0.0288	423065	-2.72861	0.0176811	4.17799e-08	4.18569e-76
